# A human pan-genomic analysis reconfigures the genetic and epigenetic make up of facioscapulohumeral muscular dystrophy

**DOI:** 10.1101/2023.06.13.23291337

**Authors:** Valentina Salsi, Matteo Chiara, Sara Pini, Paweł Kuś, Lucia Ruggiero, Silvia Bonanno, Carmelo Rodolico, Stefano C. Previtali, Maria Grazia D’Angelo, Lorenzo Maggi, Diego Lopergolo, Marek Kimmel, Filippo M. Santorelli, Graziano Pesole, Rossella G. Tupler

## Abstract

Facioscapulohumeral muscular dystrophy (FSHD) is the only human disease associated with epigenetic changes at a macrosatellite array. Almost 95% of FSHD cases carry a reduced number (≤10) of tandem 3.3 kilobase repeats, termed D4Z4, on chromosome 4q35; remaining cases bear variants in chromatin remodeling factors, such as SMCHD1, DNMT3B, LRIF1. Reduced CpG methylation is used for the molecular diagnosis of FSHD, but D4Z4-like sequences dispersed in the genome can generate ambiguous results. By analyzing complete haplotype level assemblies from the T2T-CHM13 human genome and 86 haploid genomes from the human pangenome project, we uncovered the extensive number of D4Z4-like elements and their widespread inter- and intra-individual variability. An original analytical approach was developed to elucidate this previously unaccounted wealth of D4Z4-like elements and to analyze CpG methylation at D4Z4 in bisulfite-treated DNA from 29 FSHD index cases and 15 relatives. Integrated analysis of clinical phenotype, D4Z4 CpG methylation level and gene variants showed that low D4Z4 methylation was associated with variants in the *SMCHD1* gene, but not with the patients’ clinical phenotypes. This is the first study showing the relevance of the pangenome and T2T-CHM13 assemblies for investigating the genotype-phenotype correlation in genetic diseases. The extension and the variability of D4Z4-like elements scattered throughout the human genome and the inconsistent association of phenotypes with methylation profiles advocate for a critical revision of FSHD diagnostic tests based on D4Z4 CpG methylation assays and indicate that molecular investigations must be complemented by family studies for the proper interpretation of results.
