## Supplementary material for "A human pan-genomic analysis reconfigures the genetic and epigenetic make up of facioscapulohumeral muscular dystrophy": Table S5

### Sheet: Table S5
Table S5. List of genomic regions, T2T. Regions covered by at least 100 non-converted reads in at least 50 patients in the T2T reference genome assembly. Column A. genomic coordinates: genomic coordinates in chr:start-end format. Column B. macro-region: assignment to 95% sequence identity clusters.
genomic coordinates	macro-region
chr1:128194241-128194691	chr1:128194241-128194691
chr1:128203075-128203525	chr1:128203075-128203525
chr1:128435163-128435613	chr1:128435163-128435613
chr1:128459576-128460026	chr1:128459576-128460026
chr1:128588402-128588852	chr1:128588402-128588852
chr10:134618006-134618405	chr10:134618006-134618405 (primer3)
chr14:4085382-4085832	chr14:4085382-4085832
chr14:4093250-4093700	chr14:4093250-4093700
chr14:4124205-4124655	chr14:4124205-4124655
chr14:4132174-4132624	chr14:4132174-4132624
chr14:4996908-4997358	chr14:4996908-4997358
chr14:5131770-5132220	chr14:5131770-5132220
chr14:5147261-5147711	chr14:5147261-5147711
chr14:5160595-5161045	chr14:5160595-5161045
chr14:5199139-5199589	chr14:5199139-5199589
chr14:5360738-5361188	chr14:5360738-5361188
chr21:6139591-6140041	chr21:6139591-6140041
chr21:6168275-6168725	chr21:6168275-6168725
chr21:6182785-6183235	chr21:6182785-6183235
chr22:2280605-2281055	chr22:2280605-2281055
chr22:2369025-2369475	chr22:2369025-2369475
chr22:6028643-6029093	chr22:6028643-6029093
chr22:6074468-6074918	chr22:6074468-6074918
chr22:6139204-6139654	chr22:6139204-6139654
chr22:6155368-6155818	chr22:6155368-6155818
chr22:6181732-6182182	chr22:6181732-6182182
chr22:6219172-6219622	chr22:6219172-6219622
chr22:6227784-6228234	chr22:6227784-6228234
chr22:7871826-7872276	chr22:7871826-7872276
chr22:7965457-7965907	chr22:7965457-7965907
chr22:9428021-9428471	chr22:9428021-9428471
chr4:193433443-193433819	chr4:193433443-193433819 (primer_5)
chr4:193460179-193460629	GS1
chr4:193456885-193457335	GS1
chr4:193443692-193444142	GS1
chr4:193446988-193447438	GS1
chr4:193463477-193463927	GS1
chr4:193512939-193513389	GS1
chr4:193532721-193533171	GS1
chr4:193499751-193500201	GS1
chr4:193466773-193467223	GS1
chr4:193496454-193496904	GS1
chr4:193529424-193529874	GS1
chr4:193450284-193450734	GS1
chr4:193516237-193516687	GS1
chr4:193536017-193536467	GS1
chr4:193489854-193490304	GS1
chr4:193437099-193437549	GS1
chr10:134616341-134616729	GS1 (primer_6)
chr22:9365159-9365609	GS10
chr14:4337533-4337983	GS10
chr14:5108521-5108971	GS11
chr1:128321548-128321998	GS11
chr14:5337510-5337960	GS12
chr21:6094138-6094588	GS13
chr14:5372403-5372853	GS13
chr1:128523725-128524175	GS13
chr22:2243003-2243453	GS14
chr21:966190-966640	GS14
chr22:7942825-7943275	GS14
chr14:825391-825841	GS14
chr15:947976-948426	GS14
chr21:522732-523182	GS14
chr14:832532-832982	GS15
chr22:2250147-2250597	GS15
chr22:2263912-2264362	GS16
chr14:846161-846611	GS16
chr21:543575-544025	GS16
chr22:2309068-2309518	GS17
chr14:891248-891698	GS17
chr14:903388-903838	GS18
chr15:1024991-1025441	GS18
chr22:2321208-2321658	GS18
chr21:1044391-1044841	GS18
chr21:1051360-1051810	GS19
chr14:910359-910809	GS19
chr22:2328179-2328629	GS19
chr15:1031894-1032344	GS19
chr10:134617560-134617906	GS2 (primer 1)
chr10:134620817-134621267	GS2
chr10:134624124-134624574	GS2
chr10:134627431-134627881	GS2
chr10:134630741-134631191	GS2
chr10:134634051-134634501	GS2
chr10:134637361-134637811	GS2
chr10:134640671-134641121	GS2
chr10:134643981-134644431	GS2
chr10:134647291-134647741	GS2
chr10:134650601-134651051	GS2
chr10:134653911-134654361	GS2
chr10:134657221-134657671	GS2
chr10:134660531-134660981	GS2
chr10:134663841-134664291	GS2
chr10:134670461-134670911	GS2
chr10:134680388-134680838	GS2
chr10:134687030-134687480	GS2
chr10:134690347-134690797	GS2
chr10:134693657-134694107	GS2
chr10:134696970-134697420	GS2
chr10:134700280-134700730	GS2
chr10:134703590-134704040	GS2
chr10:134706900-134707350	GS2
chr10:134710210-134710660	GS2
chr10:134713520-134713970	GS2
chr10:134716830-134717280	GS2
chr10:134720140-134720590	GS2
chr4:193438310-193438760	GS2
chr4:193441606-193442056	GS2
chr4:193444903-193445353	GS2
chr4:193448199-193448649	GS2
chr4:193451495-193451945	GS2
chr4:193454799-193455249	GS2
chr4:193458096-193458546	GS2
chr4:193461391-193461841	GS2
chr4:193464688-193465138	GS2
chr4:193467992-193468442	GS2
chr4:193471287-193471737	GS2
chr4:193474583-193475033	GS2
chr4:193477878-193478328	GS2
chr4:193484468-193484918	GS2
chr4:193491068-193491518	GS2
chr4:193494369-193494819	GS2
chr4:193497665-193498115	GS2
chr4:193504261-193504711	GS2
chr4:193507557-193508007	GS2
chr4:193520746-193521196	GS2
chr4:193524042-193524492	GS2
chr4:193527339-193527789	GS2
chr4:193530635-193531085	GS2
chr4:193533932-193534382	GS2
chr4:193537236-193537686	GS2
chr4:193540535-193540985	GS2
chr1:128108296-128108746	GS24
chr1:128130466-128130916	GS25
chr1:128488412-128488862	GS27
chr1:128556842-128557292	GS26
chr1:128573071-128573521	GS4
chr10:42536052-42536502	GS3
chr10:42544469-42544919	GS4
chr13:9670697-9671147	GS5
chr13:9708931-9709381	GS6
chr13:9729411-9729861	GS7
chr13:9768702-9769152	GS8
chr14:3119385-3119835	GS9
chr14:3145382-3145832	GS5
chr14:3183617-3184067	GS6
chr14:3204442-3204892	GS7
chr14:3243734-3244184	GS8
chr14:924113-924563	GS20
chr14:943424-943874	GS21
chr14:952821-953271	GS22
chr14:961680-962130	GS23
chr15:1081409-1081859	GS22
chr15:1094427-1094877	GS23
chr15:5030144-5030594	GS5
chr15:5068378-5068828	GS6
chr15:5084845-5085295	GS7
chr15:5124136-5124586	GS8
chr21:1113977-1114427	GS23
chr21:6034525-6034975	GS3
chr21:6070309-6070759	GS26
chr21:6117046-6117496	GS27
chr21:995194-995644	GS28
chr22:2341933-2342383	GS20
chr22:2361244-2361694	GS21
chr22:2370646-2371096	GS22
chr22:2384621-2385071	GS23
chr22:6026989-6027439	GS9
chr22:7886654-7887104	GS22
chr22:7914338-7914788	GS28
chr22:9655537-9655987	GS25
chr22:9677998-9678448	GS24
