## Supplementary material for "A human pan-genomic analysis reconfigures the genetic and epigenetic make up of facioscapulohumeral muscular dystrophy": Table S6

### Sheet: Table S6
Table S6. List of genomic regions, hg38. Regions covered by at least 100 non-converted reads in at least 50 patients in the hg38 reference genome assembly. Column A. genomic coordinates: genomic coordinates in chr:start-end format. Column B. macro-region: assignment to 95% sequence identity clusters.
genomic coordinates	macro-region
chr14_GL000225v1_random:78960-79360	chr14_GL000225v1_random:78960-79360
chr14_GL000225v1_random:89418-89818	chr14_GL000225v1_random:89418-89818
chr14_GL000225v1_random:90620-91020	chr14_GL000225v1_random:90620-91020
chr22:12693595-12693995	chr22:12693595-12693995
chr10:133667775-133668175	GS1
chr10:133664465-133664865	GS1
chr10:133743954-133744354	GS1
chr10:133680993-133681393	GS1
chr10:133684292-133684692	GS1
chr10:133677683-133678083	GS1
chr10:133671074-133671474	GS1
chr10:133674373-133674773	GS1
chr10:133750573-133750973	GS1
chr10:133760481-133760881	GS1
chr10:133753872-133754272	GS1
chr10:133740644-133741044	GS1
chr10:133757182-133757582	GS1
chr10:133747264-133747664	GS1
chr4:190081742-190082142	GS1 (primer 5)
chr10:133668184-133668584	GS2
chr10:133664874-133665274	GS2
chr10:133681402-133681802	GS2
chr10:133757591-133757991	GS2
chr10:133684701-133685101	GS2
chr10:133678092-133678492	GS2
chr10:133671483-133671883	GS2
chr10:133674782-133675182	GS2
chr10:133750982-133751382	GS2
chr10:133747673-133748073	GS2
chr10:133760890-133761290	GS2
chr4:190082151-190082551	GS2
chr10:133754281-133754681	GS2
chr10:133741053-133741453	GS2
chr10:133744363-133744763	GS2
chr4:190068974-190069374	GS2 (primer 6)
chr4:190089959-190090359	GS3
chr4:190086662-190087062	GS3
chr10:133752201-133752601	GS3
chr10:133755500-133755900	GS3
chr10:133742272-133742672	GS3
chr10:133679311-133679711	GS3
chr10:133672702-133673102	GS3
chr10:133666093-133666493	GS3
chr10:133682621-133683021	GS3
chr4:190073482-190073882	GS3
chr10:133745582-133745982	GS3
chr10:133748891-133749291	GS3
chr10:133669403-133669803	GS3
chr10:133676001-133676401	GS3
chr4:190083366-190083766	GS3
chr4:190076775-190077175	GS3
chr10:133758810-133759210	GS3
chr4:190070189-190070589	GS3 (primer 1)
chrUn_GL000216v2:160624-161024	GS4
chr14_GL000225v1_random:115101-115501	GS4
chr14_KI270723v1_random:33668-34068	GS5
chr14_KI270724v1_random:3490-3890	GS5
